# Prenatal Acetaminophen, Adverse Birth Outcomes, and ADHD: Mediation Analysis in a Prospective Cohort

**DOI:** 10.1101/2021.06.08.21258568

**Authors:** Brennan H. Baker, Heather H. Burris, Tessa R. Bloomquist, Amélie Boivin, Virginie Gillet, Annie Larouche, Jean-Philippe Bellenger, Jean-Charles Pasquier, Andrea A. Baccarelli, Larissa Takser

## Abstract

**Background:** Although we previously reported an association of prenatal acetaminophen exposure with more than two-fold increased odds of child ADHD, it is unknown whether prenatal acetaminophen is associated with adverse birth outcomes, and if birth outcomes may mediate the association of prenatal acetaminophen with ADHD.

**Methods:** This birth cohort from Sherbrooke, Québec, Canada, included 773 live births. Mothers with no thyroid disease enrolled at their first prenatal care visit or delivery. Acetaminophen was measured in meconium for 393 children at delivery. Physician diagnosis of ADHD was determined when children were 6-7 years old. We first tested associations of prenatal acetaminophen with birthweight, preterm birth, gestational age, and small and large for gestational age. Then we assessed whether these birth outcomes mediate the association of prenatal acetaminophen with ADHD. We imputed missing data via multiple imputation and used inverse probability weighting to account for confounding and selection bias.

**Results:** Acetaminophen was detected in 222 meconium samples (56.5%). Prenatal acetaminophen exposure was associated with decreased birthweight by 136 grams (β = -136; 95%CI [-229, - 43]), 20% increased weekly hazard of delivery (hazard ratio = 1.20; 95%CI [1.00, 1.43]), and over 60% decreased odds of being born large for gestational age (odds ratio = 0.38; 95%CI [0.20, 0.75]). There was no evidence for adverse birth outcomes mediating the association of prenatal acetaminophen with child ADHD.

**Conclusions:** Although unobserved confounding and confounding by indication are possible, these results warrant further investigation into adverse perinatal effects of prenatal acetaminophen exposure.
