## Supplemental Table 2 for "Prenatal Acetaminophen, Adverse Birth Outcomes, and ADHD: Mediation Analysis in a Prospective Cohort"

### Sheet: supplemental table 1 birth outc
Mediator	ACME estimate	ACME lower CI	ACME upper CI	ACME P-value	ADE estimate	ADE lower CI	ADE upper CI	ADE P-value	Total effect estimate	Total effect lower CI	Total effect upper CI	Total effect P-value
birthweight	0.00448294	-0.0078823	0.0194968	0.406	0.0693956	0.00865371	0.138675	0.026	0.0720299	0.0136475	0.142412	0.018
birthweight	0.00508782	-0.00696675	0.0202633	0.354	0.0713072	0.0107025	0.140148	0.022	0.0742424	0.0159525	0.141597	0.014
birthweight	0.00488143	-0.00750458	0.0203616	0.376	0.0713096	0.011303	0.140606	0.022	0.0741325	0.0158859	0.143383	0.016
birthweight	0.00489305	-0.00772534	0.0204061	0.38	0.0705607	0.0100898	0.139512	0.026	0.073418	0.0151523	0.144089	0.016
birthweight	0.00507451	-0.00722141	0.0207311	0.368	0.0703725	0.00983272	0.139634	0.026	0.0733399	0.0151754	0.144302	0.016
birthweight	0.00448446	-0.00769357	0.0196298	0.406	0.0685786	0.00732662	0.13944	0.026	0.0712298	0.0126727	0.141833	0.022
birthweight	0.0045524	-0.00733027	0.0198102	0.398	0.0691517	0.00792436	0.139126	0.024	0.0718312	0.0133496	0.141833	0.018
birthweight	0.00493968	-0.00745448	0.0201717	0.378	0.0707049	0.0102663	0.140008	0.022	0.0735791	0.0151904	0.143925	0.016
birthweight	0.00470798	-0.00753177	0.0199744	0.396	0.0697432	0.00895561	0.139411	0.026	0.0725011	0.0138934	0.143341	0.016
birthweight	0.0048858	-0.00743494	0.0205228	0.384	0.0703616	0.00963146	0.140182	0.024	0.0732154	0.0145863	0.14436	0.016
birthweight for gestational age zscore	0.00209356	-0.00716971	0.0140096	0.636	0.0700579	0.0113139	0.138001	0.022	0.0712828	0.0125193	0.138056	0.02
birthweight for gestational age zscore	0.00251286	-0.00645762	0.0142842	0.584	0.0719414	0.0135609	0.14088	0.016	0.073385	0.0146039	0.141019	0.016
birthweight for gestational age zscore	0.00249224	-0.00684767	0.014677	0.586	0.0718866	0.0139028	0.139575	0.016	0.0733225	0.0147345	0.140485	0.016
birthweight for gestational age zscore	0.00250073	-0.00661403	0.0145704	0.59	0.0712402	0.0128765	0.139761	0.016	0.0726948	0.0140773	0.139152	0.016
birthweight for gestational age zscore	0.00279293	-0.00623377	0.0149199	0.544	0.0710053	0.0123358	0.139295	0.02	0.0726308	0.0138366	0.139255	0.016
birthweight for gestational age zscore	0.00216363	-0.00694255	0.0139635	0.616	0.0692052	0.0090028	0.137634	0.022	0.0704765	0.0114849	0.137664	0.024
birthweight for gestational age zscore	0.00227986	-0.00666229	0.0140569	0.602	0.0697722	0.0102105	0.137431	0.02	0.0711056	0.012125	0.138559	0.022
birthweight for gestational age zscore	0.00246673	-0.00658923	0.0145042	0.592	0.0713399	0.01293	0.139294	0.016	0.0727685	0.0141396	0.139943	0.016
birthweight for gestational age zscore	0.00234747	-0.00683299	0.014403	0.604	0.0703935	0.0114105	0.138534	0.02	0.0717615	0.0128945	0.13868	0.018
birthweight for gestational age zscore	0.00260952	-0.00666796	0.0148645	0.574	0.0709533	0.0120673	0.139429	0.018	0.0724698	0.0135687	0.139341	0.016
gestational age	0.0012821	-0.00567192	0.00922728	0.674	0.0705345	0.0117495	0.14183	0.02	0.0712797	0.0122459	0.141958	0.02
gestational age	0.00142042	-0.00562486	0.00951084	0.66	0.0727614	0.0142175	0.14217	0.016	0.0735668	0.0139835	0.143541	0.016
gestational age	0.00124299	-0.00588122	0.00920459	0.702	0.0726241	0.0141377	0.144013	0.016	0.0733334	0.0140081	0.144316	0.016
gestational age	0.0012241	-0.00595017	0.00922922	0.708	0.0721024	0.0138055	0.143026	0.016	0.0728062	0.0139436	0.142979	0.018
gestational age	0.00111243	-0.00608225	0.00904641	0.726	0.0720637	0.0135823	0.143661	0.016	0.072705	0.0135319	0.143083	0.018
gestational age	0.00126226	-0.00597554	0.00926789	0.702	0.0696827	0.00968095	0.142253	0.022	0.0704231	0.0106797	0.141496	0.024
gestational age	0.00119979	-0.00584625	0.0089904	0.696	0.0703412	0.0111073	0.142679	0.02	0.071041	0.0111031	0.142164	0.022
gestational age	0.00130298	-0.00595912	0.00947872	0.694	0.0721125	0.0137708	0.144219	0.016	0.0728609	0.0136598	0.143695	0.018
gestational age	0.00124635	-0.00582823	0.00915981	0.7	0.0709867	0.0123022	0.143025	0.018	0.0717089	0.012229	0.142767	0.02
gestational age	0.00116117	-0.00610481	0.00919472	0.714	0.071753	0.0128181	0.143987	0.016	0.0724232	0.0130225	0.143219	0.018
small for gestational age	-0.000178	-0.00762559	0.0072035	0.962	0.0697928	0.0112129	0.137379	0.02	0.0696803	0.0123629	0.137673	0.022
small for gestational age	-7.41e-05	-0.00737869	0.00785799	0.996	0.0719923	0.0145632	0.139828	0.016	0.0719365	0.0149789	0.140178	0.016
small for gestational age	-0.000158	-0.0074845	0.00722914	0.972	0.0719038	0.0143467	0.139353	0.016	0.0717991	0.0150238	0.140175	0.016
small for gestational age	-0.000202	-0.00777002	0.00776288	0.958	0.0714982	0.013489	0.139648	0.016	0.0713739	0.014626	0.139733	0.018
small for gestational age	-0.00012	-0.00728085	0.00716779	0.978	0.0714199	0.0135488	0.139954	0.016	0.0713383	0.0134765	0.140002	0.018
small for gestational age	-7.46e-05	-0.00786791	0.00713464	0.998	0.0687442	0.00932019	0.136619	0.022	0.0686841	0.0106206	0.136585	0.024
small for gestational age	-4.16e-05	-0.00717324	0.00764041	0.998	0.069589	0.011045	0.138016	0.02	0.0695526	0.0120159	0.138456	0.022
small for gestational age	-9.49e-05	-0.00710692	0.00739223	0.98	0.0713829	0.013354	0.139003	0.016	0.0713148	0.0144587	0.13835	0.018
small for gestational age	-0.000135	-0.0075992	0.00749078	0.964	0.0702547	0.0121368	0.138428	0.02	0.070165	0.0127817	0.13868	0.02
small for gestational age	-0.000305	-0.00827131	0.00680669	0.948	0.0708614	0.0129595	0.139286	0.016	0.0706829	0.0133054	0.138961	0.02
large for gestational age	-0.00161076	-0.0191656	0.00775229	0.968	0.0720495	0.0104053	0.146367	0.018	0.0709991	0.0109244	0.144283	0.022
large for gestational age	-0.000925	-0.0178053	0.00886467	0.928	0.0732744	0.0120034	0.143868	0.014	0.0725654	0.0135441	0.14167	0.016
large for gestational age	-0.00149599	-0.0190151	0.00762413	0.978	0.0739943	0.0126218	0.147246	0.014	0.0730149	0.0129422	0.145184	0.016
large for gestational age	-0.000991	-0.0191991	0.00940032	0.942	0.0726059	0.0115742	0.145523	0.018	0.0718634	0.0129505	0.143316	0.016
large for gestational age	-0.00041	-0.0180407	0.0104546	0.874	0.0715979	0.0106888	0.143554	0.018	0.0711634	0.0132516	0.140394	0.016
large for gestational age	-0.00147844	-0.0190063	0.00772037	0.98	0.0710912	0.0084009	0.145508	0.018	0.0701128	0.0100216	0.143936	0.02
large for gestational age	-0.00142694	-0.0178174	0.0076092	0.97	0.0717576	0.00949707	0.145557	0.018	0.070808	0.0104355	0.144206	0.02
large for gestational age	-0.0013433	-0.0187016	0.00874595	0.994	0.0721843	0.0118278	0.145457	0.016	0.0712639	0.0124611	0.143891	0.016
large for gestational age	-0.0013659	-0.0183451	0.00759147	1	0.0721487	0.0104436	0.146104	0.018	0.0712401	0.0112256	0.144112	0.02
large for gestational age	-0.00089	-0.0183673	0.0091808	0.926	0.0720911	0.0104988	0.144616	0.018	0.0714038	0.0120972	0.142427	0.018
preterm birth	-0.0057926	-0.0263469	0.00819361	0.432	0.0766634	0.017417	0.142822	0.01	0.0728606	0.0132098	0.140708	0.018
preterm birth	-0.00585682	-0.0269268	0.00957857	0.432	0.0788353	0.0200924	0.145756	0.008	0.0750437	0.0155968	0.143057	0.016
preterm birth	-0.00580889	-0.0265899	0.00858115	0.432	0.0787216	0.02008	0.145148	0.008	0.0749513	0.0149847	0.142863	0.016
preterm birth	-0.00542292	-0.0254405	0.00880004	0.464	0.0778906	0.0191621	0.143656	0.01	0.074355	0.014648	0.142133	0.018
preterm birth	-0.00568564	-0.0262262	0.00958834	0.424	0.0781568	0.0192396	0.14472	0.008	0.0744429	0.0145913	0.143369	0.016
preterm birth	-0.00586364	-0.0255684	0.0084041	0.428	0.0758319	0.0154987	0.142624	0.01	0.0719601	0.0122344	0.13966	0.018
preterm birth	-0.00573364	-0.025809	0.00858588	0.45	0.0765231	0.0167406	0.143503	0.01	0.072751	0.0132218	0.141045	0.018
preterm birth	-0.00537428	-0.0256551	0.00974592	0.474	0.0781704	0.0194951	0.144374	0.008	0.0746792	0.0155353	0.142329	0.018
preterm birth	-0.0057715	-0.0261806	0.00844715	0.444	0.0770356	0.0177454	0.1434	0.01	0.0732392	0.0133621	0.141395	0.018
preterm birth	-0.00581591	-0.0256322	0.00888606	0.436	0.0778752	0.0185968	0.144207	0.01	0.074091	0.014714	0.142418	0.016
